# AI-enabled proteomic profiling identifies interpretable diagnostic biomarkers for gastric-type adenocarcinoma of the uterine cervix

**DOI:** 10.64898/2026.06.24.26356417

**Authors:** Tao Zhu, Han Huang, Zhaoxu Yang, Maowei Ni, Yun Xi, Yulan Liu, Wenjie Luo, Xuedong Tang, Xiaomei Fan, Chen Yang, Zhen Shen, Jincheng Wang, Huarong Tang, Qinjie Weng

**Affiliations:** Center for Drug Safety Evaluation and Research, Zhejiang Province Key Laboratory of Anti-Cancer Drug Research, School of Pharmacy, Zhejiang University, Hangzhou, Zhejiang 310058, China; Department of Gynecological Oncology, Zhejiang Cancer Hospital, Hangzhou, Zhejiang 310022, China; Taizhou Institute of Zhejiang University, Taizhou, Zhejiang 318000, China; Zhejiang Cancer Hospital, Hangzhou Institute of Medicine (HIM), Chinese Academy of Sciences, Hangzhou, Zhejiang 310022, China; Department of Pathology, Zhejiang Cancer Hospital, Hangzhou, Zhejiang 310022, China; ZJU-Xinchang Joint Innovation Center (TianMu Laboratory), Xinchang, Zhejiang 312500, China; Department of Gynecology, Jiaxing Maternity and Child Health Care Hospital, Jiaxing, Zhejiang 314000, China; The Fourth Hospital of Hebei Medical University, Shijiazhuang, Hebei 050000, China; Department of Obstetrics and Gynecology, The Second Affiliated Hospital of Anhui Medical University, Hefei, Anhui 230601, China; Department of Gynecological Radiotherapy, Zhejiang Cancer Hospital, Hangzhou Institute of Medicine (HIM), Chinese Academy of Sciences, Hangzhou, Zhejiang 310022, China; The Second Affiliated Hospital, Zhejiang University School of Medicine, Hangzhou, Zhejiang 310009, China; Institute of Fundamental and Transdisciplinary Research, Zhejiang University, Hangzhou, Zhejiang 310058, China

## Abstract

Gastric-type adenocarcinoma of the uterine cervix (GAS) is a rare, aggressive cervical cancer unrelated to HPV infection that is frequently misdiagnosed because it closely resembles both benign cervical glands and HPV-related cervical adenocarcinoma. This diagnostic confusion can lead to inappropriate treatment, highlighting the need for objective molecular markers. Here, we performed the systematic multi-center proteomic analysis of GAS, profiling 407 cervical tissue samples to map its molecular landscape. To overcome limited sample size and biological noise, we developed WEDGE. First, generative AI synthesizes realistic artificial proteomic profiles to augment the training data. Biologically informed network analysis then leverages known biological relationships to surface diagnostically meaningful patterns. WEDGE identified a two-protein signature, Pepsinogen C (PGC) and DNA Methyltransferase 1 (DNMT1), that distinguished GAS from HPV-related cervical cancer with 93% accuracy in the test cohort and 97% accuracy in an external proteomic cohort, outperforming existing biomarker-discovery methods. Tissue staining of an IHC validation cohort confirmed the expression patterns and reached a diagnostic accuracy of 87.9%. Beyond diagnosis, PGC independently predicted patient outcomes, and combining PGC with routine clinical features improved risk prediction (C-index 0.701). Together, these results establish an AI-driven framework for biomarker discovery and provide clinically relevant candidate tools for diagnosing and prognosticating for GAS.

**Teaser:** A graph-based proteomic framework prioritizes a two-protein IHC-amenable panel for gastric-type cervical adenocarcinoma.
