## Supplementary material for "AI-enabled proteomic profiling identifies interpretable diagnostic biomarkers for gastric-type adenocarcinoma of the uterine cervix": Data S1

### Sheet: FFPE_Overview
RunNr	FileName	Condition	Replicate	Precursors	ModifiedSequences	Peptides	ProteinGroups	Proteins		Average Peptides(1% FDR)	Average ProteinGroups(1% FDR)	Average Proteins(1% FDR)
1	instrument_poolQC_01.htrms	i-QC	1	114957	96370	89318	9155	9203		87586	8992	9036
435	instrument_poolQC_02.htrms	i-QC	15	115973	97002	89859	9095	9144
2	instrument_poolQC_03.htrms	i-QC	4	121704	101288	93689	9231	9279
3	instrument_poolQC_04.htrms	i-QC	9	119108	99152	91596	9170	9218
4	instrument_poolQC_05.htrms	i-QC	14	119304	98762	91011	9106	9152
5	instrument_poolQC_06.htrms	i-QC	16	118536	98309	90448	9161	9209
156	instrument_poolQC_07.htrms	i-QC	2	118699	97676	89760	9133	9180
157	instrument_poolQC_08.htrms	i-QC	3	117572	97372	89502	9013	9060
207	instrument_poolQC_09.htrms	i-QC	5	118731	98166	90244	9073	9116
208	instrument_poolQC_10.htrms	i-QC	6	118603	98539	90494	9105	9151
209	instrument_poolQC_11.htrms	i-QC	7	118233	98333	90312	9149	9198
210	instrument_poolQC_12.htrms	i-QC	8	121637	100874	92538	9173	9224
318	instrument_poolQC_13.htrms	i-QC	10	124632	103190	94692	9265	9312
319	instrument_poolQC_14.htrms	i-QC	11	119607	98335	90180	9096	9143
320	instrument_poolQC_15.htrms	i-QC	12	117639	96563	88617	9028	9074
321	instrument_poolQC_16.htrms	i-QC	13	117759	96666	88723	9027	9072
6	method_poolQC_01.htrms	M-QC	6	115924	97164	89657	9095	9141
7	method_poolQC_02.htrms	M-QC	7	113226	94882	87585	9000	9043
8	method_poolQC_03.htrms	M-QC	8	116594	97128	89528	9177	9223
158	method_poolQC_4.htrms	M-QC	1	117032	96869	89267	9133	9183
211	method_poolQC_5.htrms	M-QC	2	114830	95750	88141	9067	9116
212	method_poolQC_6.htrms	M-QC	3	121872	100395	92143	9191	9238
322	method_poolQC_7.htrms	M-QC	4	114855	94549	86889	8970	9014
323	method_poolQC_8.htrms	M-QC	5	117121	96163	88305	9114	9160
9	MS_G_01.htrms	G	147	124542	103085	95049	9056	9096
10	MS_G_02.htrms	G	1	126897	104770	97081	9045	9088
11	MS_G_03.htrms	G	2	104281	87505	80131	8871	8916
12	MS_G_04.htrms	G	3	116122	96610	88358	9021	9067
13	MS_G_05.htrms	G	4	125700	103912	95269	9071	9115
14	MS_G_06.htrms	G	5	94552	79759	73861	8583	8629
15	MS_G_07.htrms	G	6	97304	82465	76178	8861	8909
16	MS_G_08.htrms	G	8	116211	96570	88801	9071	9117
17	MS_G_09.htrms	G	19	114927	95620	87493	8997	9039
18	MS_G_10.htrms	G	28	108798	91352	83844	8866	8915
213	MS_G_100.htrms	G	32	122192	100407	93731	8869	8905
214	MS_G_101.htrms	G	33	131626	108100	100614	9196	9239
215	MS_G_102.htrms	G	34	110355	91401	86080	8592	8633
324	MS_G_103.htrms	G	75	109428	91193	84123	8997	9045
325	MS_G_104.htrms	G	76	115084	95922	88333	9063	9110
410	MS_G_105.htrms	G	110	104176	87371	80575	8689	8728
411	MS_G_106.htrms	G	111	109641	92317	85222	8900	8946
412	MS_G_107.htrms	G	112	114648	95490	87980	8975	9019
413	MS_G_108.htrms	G	113	118950	98926	91363	8862	8902
414	MS_G_109.htrms	G	114	133313	110191	101628	9268	9313
19	MS_G_11.htrms	G	29	108466	91183	83948	8956	9003
415	MS_G_110.htrms	G	115	120254	99796	92484	9100	9149
416	MS_G_111.htrms	G	116	106011	88419	82218	8726	8764
417	MS_G_112.htrms	G	117	118737	98090	90897	8881	8928
418	MS_G_113.htrms	G	118	129915	107341	99667	9132	9171
419	MS_G_114.htrms	G	119	112969	94126	87977	8889	8934
420	MS_G_115.htrms	G	121	125158	103279	95289	8962	8999
421	MS_G_116.htrms	G	122	123931	102444	94879	9065	9109
422	MS_G_117.htrms	G	123	125026	103264	95216	8979	9016
326	MS_G_118.htrms	G	77	120121	99305	92506	9087	9134
327	MS_G_119.htrms	G	78	113698	94489	87897	8808	8850
20	MS_G_12.htrms	G	30	114566	95425	88006	8896	8937
328	MS_G_120.htrms	G	79	113453	93076	86185	8833	8874
329	MS_G_121.htrms	G	80	121117	99149	91771	8709	8749
330	MS_G_122.htrms	G	82	119435	98140	90144	8768	8806
331	MS_G_123.htrms	G	83	108066	89419	83594	8774	8816
332	MS_G_124.htrms	G	84	128290	105270	97089	9061	9104
333	MS_G_125.htrms	G	85	132362	108255	100179	8949	8988
334	MS_G_126.htrms	G	86	132082	107645	100572	9018	9055
335	MS_G_127.htrms	G	87	124981	102730	95013	8929	8970
336	MS_G_128.htrms	G	88	130673	106432	98412	8749	8790
337	MS_G_129.htrms	G	89	136571	111697	103541	9142	9188
21	MS_G_13.htrms	G	31	127468	105797	97755	9172	9214
338	MS_G_130.htrms	G	90	131186	107892	100114	9187	9230
339	MS_G_131.htrms	G	91	112813	93306	85755	8903	8947
340	MS_G_132.htrms	G	93	110970	92039	85093	8898	8941
341	MS_G_133.htrms	G	94	111741	92420	85045	8756	8795
342	MS_G_134.htrms	G	95	113682	93990	86018	8779	8819
343	MS_G_135.htrms	G	96	120298	99232	91594	8829	8868
344	MS_G_136.htrms	G	97	115727	95972	88884	8909	8951
345	MS_G_137.htrms	G	98	68347	58621	53458	7809	7846
346	MS_G_138.htrms	G	99	111718	92386	85053	8655	8691
347	MS_G_139.htrms	G	100	91889	77066	71302	8416	8455
22	MS_G_14.htrms	G	39	103087	86129	79694	8735	8777
348	MS_G_140.htrms	G	101	113885	93672	86581	8792	8839
349	MS_G_141.htrms	G	102	86514	73044	66185	8454	8497
23	MS_G_15.htrms	G	50	100868	84633	78143	8891	8936
24	MS_G_16.htrms	G	61	135821	112160	104158	9179	9221
436	MS_G_17.htrms	G	125	110092	92332	85446	8800	8844
25	MS_G_17_rep_02.htrms	G	67	112735	94226	87110	8927	8968
26	MS_G_17_rep_03.htrms	G	68	111968	93622	86567	8905	8947
27	MS_G_18.htrms	G	69	101952	85599	79352	8692	8728
28	MS_G_18_rep_02.htrms	G	70	102909	86346	80019	8749	8792
29	MS_G_18_rep_03.htrms	G	71	104861	87967	81597	8772	8814
30	MS_G_19.htrms	G	72	101192	85111	78025	8741	8786
31	MS_G_20.htrms	G	73	107642	89880	83608	8826	8869
32	MS_G_21.htrms	G	74	117108	97575	90378	8885	8931
33	MS_G_22.htrms	G	81	122933	102144	93860	8965	9005
34	MS_G_23.htrms	G	92	110973	92771	85407	8813	8855
35	MS_G_24.htrms	G	103	98683	82633	76036	8595	8642
36	MS_G_25.htrms	G	104	103322	86584	80012	8851	8894
37	MS_G_26.htrms	G	105	101651	85105	77966	8487	8526
38	MS_G_27.htrms	G	106	102532	85677	79020	8692	8734
39	MS_G_28.htrms	G	107	119337	100064	92835	8939	8981
40	MS_G_29.htrms	G	108	96671	81870	74949	8793	8835
41	MS_G_30.htrms	G	109	106239	89030	81699	8897	8946
42	MS_G_31.htrms	G	120	107555	90219	82876	8804	8849
43	MS_G_32.htrms	G	124	123311	102269	94709	9144	9185
44	MS_G_33.htrms	G	129	130364	108133	101418	9140	9183
45	MS_G_34.htrms	G	137	109426	91350	84833	8860	8905
46	MS_G_35.htrms	G	138	114154	95102	88298	8878	8921
47	MS_G_36.htrms	G	139	104034	87036	80505	8604	8650
48	MS_G_37.htrms	G	140	104344	87424	80642	8824	8861
49	MS_G_38.htrms	G	141	109821	91288	85113	8920	8967
50	MS_G_39.htrms	G	142	107752	89447	82694	8739	8783
51	MS_G_40.htrms	G	143	135400	111337	103332	9123	9169
52	MS_G_41.htrms	G	144	94165	79164	73285	8429	8474
53	MS_G_42.htrms	G	145	132656	109165	101973	9221	9265
54	MS_G_43.htrms	G	146	107136	89265	82097	8737	8781
437	MS_G_44.htrms	G	126	116649	96574	89467	8972	9016
438	MS_G_45.htrms	G	127	106504	88963	82250	8895	8937
439	MS_G_46.htrms	G	128	122099	101133	92738	9013	9054
440	MS_G_47.htrms	G	130	125418	103752	95768	9085	9128
441	MS_G_48.htrms	G	131	114531	95151	88097	9031	9074
442	MS_G_49.htrms	G	132	113582	94299	87618	9062	9104
443	MS_G_50.htrms	G	133	114728	95078	88028	8917	8959
444	MS_G_51.htrms	G	134	97512	81854	75575	8681	8723
159	MS_G_52.htrms	G	7	103970	86698	80056	8872	8915
160	MS_G_53.htrms	G	9	107088	88964	83130	8698	8742
161	MS_G_54.htrms	G	10	103653	85818	80122	8771	8811
162	MS_G_55.htrms	G	11	122126	100038	93420	9005	9046
163	MS_G_56.htrms	G	12	131444	107650	99965	9223	9264
164	MS_G_57.htrms	G	13	118164	97424	89952	8998	9044
165	MS_G_58.htrms	G	14	113489	93608	86139	8842	8883
166	MS_G_59.htrms	G	15	101217	84113	78281	8769	8809
167	MS_G_60.htrms	G	16	101089	83903	77019	8648	8687
168	MS_G_61.htrms	G	17	114148	93927	86899	8970	9013
169	MS_G_62.htrms	G	18	131322	107321	99484	9196	9237
170	MS_G_63.htrms	G	20	107799	88696	82402	8701	8742
171	MS_G_64.htrms	G	21	113700	93418	86458	8915	8959
172	MS_G_65.htrms	G	22	112173	92057	85651	8920	8964
173	MS_G_66.htrms	G	23	89675	74229	69052	8384	8429
174	MS_G_67.htrms	G	24	107695	88681	82152	8879	8926
175	MS_G_68.htrms	G	25	120308	98422	90494	9015	9061
176	MS_G_68_rep_02.htrms	G	26	119165	97436	89597	8989	9038
177	MS_G_68_rep_03.htrms	G	27	120017	98203	90286	8985	9031
216	MS_G_69.htrms	G	35	112951	94259	86853	9064	9104
217	MS_G_70.htrms	G	36	93405	78290	72690	8647	8688
218	MS_G_71.htrms	G	37	112376	92823	86047	8883	8922
219	MS_G_72.htrms	G	38	113121	93687	87029	9041	9086
220	MS_G_73.htrms	G	40	100813	84100	78020	8712	8760
445	MS_G_74.htrms	G	135	100437	83510	77624	8769	8820
221	MS_G_75.htrms	G	41	113480	94491	87438	8827	8867
446	MS_G_76.htrms	G	136	123425	101809	94853	8962	9002
222	MS_G_77.htrms	G	42	98207	82128	76711	8534	8575
223	MS_G_78.htrms	G	43	89984	75910	70310	8493	8541
224	MS_G_79.htrms	G	44	99698	83174	77491	8782	8823
225	MS_G_80.htrms	G	45	120363	99531	92474	9082	9125
226	MS_G_81.htrms	G	46	118854	98283	91572	8949	8988
227	MS_G_82.htrms	G	47	117797	97014	90211	8828	8872
228	MS_G_83.htrms	G	48	130053	107508	100067	9160	9206
229	MS_G_84.htrms	G	49	119996	99488	92776	9045	9090
230	MS_G_85.htrms	G	51	93393	78310	72872	8531	8573
231	MS_G_86.htrms	G	52	110292	91378	84709	8947	8995
232	MS_G_87.htrms	G	53	117593	97276	90041	9013	9054
233	MS_G_88.htrms	G	54	119029	98528	91422	8966	9009
234	MS_G_89.htrms	G	55	96645	81047	74964	8799	8839
235	MS_G_90.htrms	G	56	106994	88559	82244	8775	8816
236	MS_G_91.htrms	G	57	122016	100445	93094	9163	9208
237	MS_G_92.htrms	G	58	129451	106407	97868	9321	9371
238	MS_G_93.htrms	G	59	108806	90336	83549	8846	8891
239	MS_G_94.htrms	G	60	99475	83106	76955	8829	8868
240	MS_G_95.htrms	G	62	120969	99560	93607	8797	8834
241	MS_G_96.htrms	G	63	113392	93562	86899	8947	8993
242	MS_G_97.htrms	G	64	99350	82648	76503	8652	8693
243	MS_G_98.htrms	G	65	103159	85708	79479	8712	8752
244	MS_G_99.htrms	G	66	120764	99446	93420	8885	8922
55	MS_N_01.htrms	N	88	89462	75345	69796	8149	8193
56	MS_N_02.htrms	N	89	87869	74732	69641	8218	8262
57	MS_N_03.htrms	N	90	72424	61886	57817	7647	7687
58	MS_N_04.htrms	N	91	87631	74386	68437	8115	8158
59	MS_N_05.htrms	N	92	76664	65421	60701	7702	7746
60	MS_N_06.htrms	N	93	86789	73391	67958	8348	8395
61	MS_N_07.htrms	N	94	83162	70670	64979	7986	8027
62	MS_N_08.htrms	N	95	83559	71629	66586	7831	7875
63	MS_N_09.htrms	N	96	77866	67141	62977	7696	7736
64	MS_N_10.htrms	N	97	75019	63958	59774	7679	7721
350	MS_N_100.htrms	N	54	74402	62216	58732	7636	7680
351	MS_N_101.htrms	N	55	80391	67761	63693	7785	7823
352	MS_N_102.htrms	N	56	83230	70396	66406	8108	8150
353	MS_N_103.htrms	N	57	78760	66536	62914	7874	7912
354	MS_N_104.htrms	N	58	81037	68705	65138	7999	8044
355	MS_N_105.htrms	N	59	82713	69791	65735	7875	7915
356	MS_N_106.htrms	N	60	72702	61748	58134	7728	7766
357	MS_N_107.htrms	N	61	67607	57565	54389	7378	7418
358	MS_N_108.htrms	N	62	77372	65331	61612	7801	7841
359	MS_N_109.htrms	N	63	80597	68327	64366	7890	7937
65	MS_N_11.htrms	N	98	79157	66988	62465	7834	7875
360	MS_N_110.htrms	N	64	79198	66870	63114	7839	7877
361	MS_N_111.htrms	N	65	80795	68180	64612	7897	7934
362	MS_N_112.htrms	N	66	91614	76753	71971	8156	8197
363	MS_N_113.htrms	N	67	58347	49823	47336	6926	6968
364	MS_N_114.htrms	N	68	68811	58155	55106	7353	7391
365	MS_N_115.htrms	N	69	74694	62851	58904	7578	7617
366	MS_N_116.htrms	N	70	88538	73990	69426	8122	8165
367	MS_N_117.htrms	N	71	82873	69341	65072	7833	7874
368	MS_N_118.htrms	N	72	78309	65542	61605	7783	7825
369	MS_N_119.htrms	N	73	69844	58752	55759	7396	7438
66	MS_N_12.htrms	N	99	93079	78279	73069	8261	8306
370	MS_N_120.htrms	N	74	78592	65920	61694	7769	7810
371	MS_N_121.htrms	N	75	72641	61136	57204	7484	7527
372	MS_N_122.htrms	N	76	78858	65677	61333	7733	7771
373	MS_N_123.htrms	N	77	93048	77281	72316	8361	8406
374	MS_N_124.htrms	N	78	77751	65144	61007	7725	7764
375	MS_N_125.htrms	N	79	60136	50449	47445	6636	6669
376	MS_N_126.htrms	N	80	84755	70736	66203	7907	7948
377	MS_N_127.htrms	N	81	79146	66274	62375	7814	7855
378	MS_N_128.htrms	N	82	83893	69969	65398	7976	8020
379	MS_N_129.htrms	N	83	87469	73110	68836	8080	8120
67	MS_N_13.htrms	N	100	100010	83926	77998	8622	8666
380	MS_N_130.htrms	N	84	86946	72508	68103	8188	8232
68	MS_N_14.htrms	N	101	87430	73672	68413	8129	8176
69	MS_N_15.htrms	N	102	83754	71016	65659	8211	8258
70	MS_N_16.htrms	N	103	80768	68519	63683	7826	7874
71	MS_N_17.htrms	N	104	87896	73964	69086	7970	8016
72	MS_N_18.htrms	N	105	79195	67103	62585	8030	8073
73	MS_N_19.htrms	N	106	91849	77908	72726	8299	8348
74	MS_N_20.htrms	N	107	82067	69571	64431	8051	8093
75	MS_N_21.htrms	N	108	91420	77388	72249	8284	8325
76	MS_N_22.htrms	N	109	90272	76124	71156	8273	8316
77	MS_N_23.htrms	N	110	84994	71858	67512	8010	8051
78	MS_N_24.htrms	N	111	84786	72106	66988	7925	7969
79	MS_N_25.htrms	N	112	86930	73607	68964	8076	8123
80	MS_N_26.htrms	N	113	71358	61142	57118	7609	7655
81	MS_N_27.htrms	N	114	74618	63952	59586	7779	7818
82	MS_N_28.htrms	N	115	84548	71821	66677	8101	8142
83	MS_N_29.htrms	N	116	83072	70537	66709	7989	8030
84	MS_N_30.htrms	N	117	84301	71984	67543	8076	8120
85	MS_N_31.htrms	N	118	76781	65672	61462	7916	7962
86	MS_N_32.htrms	N	119	74865	63962	59743	7841	7882
87	MS_N_33.htrms	N	120	85283	72486	67375	8124	8165
88	MS_N_34.htrms	N	121	97915	82411	77066	8526	8572
89	MS_N_35.htrms	N	122	68489	58448	54600	7426	7464
90	MS_N_36.htrms	N	123	77591	65973	62176	7806	7845
91	MS_N_37.htrms	N	124	80768	68103	64317	7782	7822
92	MS_N_38.htrms	N	125	98729	83030	76968	8379	8421
93	MS_N_39.htrms	N	126	96728	80923	76040	8419	8463
94	MS_N_40.htrms	N	127	80057	67948	63183	7992	8036
95	MS_N_41.htrms	N	128	87743	73837	69064	8119	8159
96	MS_N_42.htrms	N	129	89065	75288	70689	8261	8301
97	MS_N_42_rep_02.htrms	N	130	94540	79680	74837	8523	8566
98	MS_N_42_rep_03.htrms	N	131	89903	75951	71312	8248	8288
99	MS_N_43.htrms	N	132	97470	81912	76819	8416	8456
100	MS_N_44.htrms	N	1	88577	74924	70336	8102	8143
101	MS_N_45.htrms	N	2	67629	57625	54629	7352	7396
102	MS_N_46.htrms	N	3	82176	69813	65637	8203	8243
103	MS_N_47.htrms	N	4	56223	48135	45043	6906	6945
104	MS_N_48.htrms	N	5	82333	69781	65140	7874	7921
178	MS_N_49.htrms	N	6	86217	72532	67950	7972	8015
179	MS_N_50.htrms	N	7	80936	68035	63111	7814	7858
180	MS_N_51.htrms	N	8	80156	67354	63185	7652	7693
181	MS_N_52.htrms	N	9	82688	69728	64638	8036	8076
182	MS_N_53.htrms	N	10	87126	72888	68027	8143	8188
183	MS_N_54.htrms	N	11	59824	50783	47985	7111	7152
184	MS_N_55.htrms	N	12	96314	80181	74635	8230	8272
185	MS_N_56.htrms	N	13	83326	70296	65257	7991	8036
186	MS_N_57.htrms	N	14	86239	71954	67077	8050	8096
187	MS_N_58.htrms	N	15	82835	69729	64894	7815	7854
188	MS_N_59.htrms	N	16	97175	81181	75817	8350	8395
189	MS_N_60.htrms	N	17	91286	76142	71355	8177	8222
190	MS_N_61.htrms	N	18	83866	70199	65285	8341	8388
191	MS_N_62.htrms	N	19	86784	72842	67903	8236	8283
192	MS_N_63.htrms	N	20	78889	66339	61914	8013	8055
193	MS_N_64.htrms	N	21	88408	74105	69194	8121	8165
245	MS_N_65.htrms	N	22	97435	81765	76284	8490	8534
246	MS_N_66.htrms	N	23	64330	54791	51589	7501	7542
247	MS_N_67.htrms	N	24	81751	69009	64893	7977	8019
248	MS_N_68.htrms	N	25	91433	76958	72104	8403	8449
249	MS_N_69.htrms	N	26	75496	64401	60461	7855	7899
250	MS_N_70.htrms	N	27	71231	60608	56837	7664	7707
251	MS_N_71.htrms	N	28	81897	69086	64949	7994	8040
252	MS_N_72.htrms	N	29	85907	72382	67443	8121	8167
253	MS_N_73.htrms	N	30	77458	65559	61849	7815	7861
254	MS_N_74.htrms	N	31	87724	73833	69217	8243	8288
255	MS_N_75.htrms	N	32	81441	69093	64742	8086	8126
256	MS_N_76.htrms	N	33	97299	81177	76036	8419	8460
257	MS_N_77.htrms	N	34	100416	84208	78496	8628	8675
258	MS_N_78.htrms	N	35	73496	62355	58470	7590	7629
259	MS_N_79.htrms	N	36	74279	62925	58895	8000	8046
260	MS_N_80.htrms	N	37	89637	75595	70932	8045	8089
261	MS_N_81.htrms	N	38	84398	71115	66537	8075	8124
262	MS_N_82.htrms	N	39	86372	72591	68153	7958	7998
263	MS_N_83.htrms	N	40	84056	70621	65891	8090	8135
264	MS_N_84.htrms	N	41	78445	66273	62699	7949	7994
265	MS_N_85.htrms	N	42	86298	72465	68616	7986	8032
266	MS_N_86.htrms	N	43	78828	66594	62459	7894	7932
267	MS_N_87.htrms	N	44	79736	66921	61974	7940	7984
268	MS_N_88.htrms	N	45	88053	73972	69246	8207	8250
269	MS_N_89.htrms	N	46	91698	76787	72037	8331	8377
270	MS_N_90.htrms	N	47	87002	73226	68765	8269	8314
271	MS_N_91.htrms	N	48	83975	70183	66083	8139	8183
272	MS_N_92.htrms	N	49	87168	73372	69063	8090	8136
273	MS_N_93.htrms	N	50	97076	80707	75309	8471	8515
274	MS_N_94.htrms	N	51	83726	69892	65444	7988	8030
275	MS_N_95.htrms	N	52	78560	66360	62660	7920	7962
276	MS_N_96.htrms	N	53	90865	76176	71719	8132	8176
381	MS_N_97.htrms	N	85	102790	85730	81176	8603	8650
382	MS_N_98.htrms	N	86	96611	80477	75705	8216	8263
383	MS_N_99.htrms	N	87	61469	52080	49307	7022	7064
105	MS_U_01.htrms	U	1	108225	90187	83809	8724	8767
106	MS_U_02.htrms	U	2	109554	92025	84461	8979	9026
107	MS_U_03.htrms	U	3	118211	98167	90711	9004	9045
108	MS_U_04.htrms	U	4	110691	92157	85095	8787	8829
109	MS_U_05.htrms	U	5	105893	88823	82155	8932	8976
110	MS_U_06.htrms	U	6	121140	100326	92669	9067	9112
111	MS_U_07.htrms	U	7	108654	90284	83474	8780	8825
112	MS_U_08.htrms	U	8	125097	103497	95373	9087	9129
113	MS_U_09.htrms	U	9	140538	116184	107471	9345	9391
114	MS_U_10.htrms	U	10	123114	102190	95047	9013	9057
277	MS_U_100.htrms	U	65	132402	109720	101414	9281	9327
278	MS_U_101.htrms	U	66	117056	97634	89927	9130	9169
279	MS_U_102.htrms	U	67	114702	94671	88412	8749	8787
280	MS_U_102_rep_02.htrms	U	68	116700	96229	89777	8812	8856
447	MS_U_102_rep_03.htrms	U	144	114813	94774	88447	8706	8744
384	MS_U_103.htrms	U	106	116013	96045	88566	9028	9066
385	MS_U_104.htrms	U	107	113598	93537	87093	8960	9008
386	MS_U_105.htrms	U	108	114227	94157	86916	8853	8896
387	MS_U_106.htrms	U	109	119204	98108	90786	8981	9026
388	MS_U_107.htrms	U	110	123345	101402	93507	8944	8989
389	MS_U_108.htrms	U	111	115977	95526	88421	8744	8784
390	MS_U_109.htrms	U	112	101710	84812	78651	8756	8797
115	MS_U_11.htrms	U	11	132869	109914	101207	9198	9243
391	MS_U_110.htrms	U	113	118768	98577	90867	9089	9135
392	MS_U_111.htrms	U	114	103390	85980	79228	8671	8709
393	MS_U_112.htrms	U	115	118360	97748	90620	9054	9098
394	MS_U_112_rep_02.htrms	U	116	118267	97467	90354	8972	9016
395	MS_U_112_rep_03.htrms	U	117	116964	96603	89579	8994	9036
396	MS_U_113.htrms	U	118	114600	94254	87119	8943	8983
397	MS_U_114.htrms	U	119	115329	94215	88730	8745	8786
398	MS_U_115.htrms	U	120	130488	106952	98734	8945	8986
399	MS_U_116.htrms	U	121	116374	96045	88450	9004	9050
400	MS_U_117.htrms	U	122	122109	100345	91951	9042	9081
401	MS_U_118.htrms	U	123	125391	102815	95070	8999	9038
402	MS_U_119.htrms	U	124	124341	101860	94385	9065	9106
116	MS_U_12.htrms	U	12	105977	89026	82526	8875	8914
403	MS_U_120.htrms	U	125	121576	99187	92298	9052	9098
404	MS_U_121.htrms	U	126	103429	84541	78213	8663	8711
405	MS_U_122.htrms	U	127	115520	94361	88260	8873	8918
406	MS_U_123.htrms	U	128	127314	103906	96014	9030	9071
407	MS_U_124.htrms	U	129	122651	100083	92434	8884	8922
408	MS_U_125.htrms	U	130	107566	88602	81540	8793	8837
409	MS_U_126.htrms	U	131	125590	102587	94969	9064	9110
423	MS_U_127.htrms	U	132	132476	108910	100731	9139	9181
424	MS_U_128.htrms	U	133	113126	93144	86254	8908	8952
425	MS_U_129.htrms	U	134	122285	100557	92971	8919	8958
426	MS_U_129_rep_02.htrms	U	135	124877	102870	95071	9000	9037
427	MS_U_129_rep_03.htrms	U	136	124953	102798	94993	9030	9072
117	MS_U_13.htrms	U	13	141111	116412	107607	9128	9167
428	MS_U_130.htrms	U	137	129521	106355	96918	8879	8914
429	MS_U_131.htrms	U	138	126597	103970	95794	9049	9090
430	MS_U_132.htrms	U	139	119129	98134	90925	8799	8844
431	MS_U_133.htrms	U	140	124159	101679	94014	8722	8763
432	MS_U_134.htrms	U	141	91129	76440	71426	8541	8589
433	MS_U_135.htrms	U	142	131989	108644	100880	9111	9151
434	MS_U_136.htrms	U	143	133172	109810	102126	9184	9233
118	MS_U_14.htrms	U	14	96866	81183	75087	8289	8329
119	MS_U_15.htrms	U	15	114395	95605	88512	9115	9159
120	MS_U_16.htrms	U	16	112835	94297	87388	8933	8980
121	MS_U_17.htrms	U	17	120130	99693	92900	9102	9148
122	MS_U_18.htrms	U	18	129487	107805	99841	9280	9326
123	MS_U_19.htrms	U	19	119116	99334	91557	9066	9104
124	MS_U_20.htrms	U	20	115929	96000	89069	8854	8904
125	MS_U_21.htrms	U	21	111168	92901	86159	8875	8917
126	MS_U_22.htrms	U	22	119807	99744	92760	9123	9170
127	MS_U_23.htrms	U	23	127674	106004	98845	9144	9189
128	MS_U_24.htrms	U	24	122667	102123	94504	9197	9242
129	MS_U_25.htrms	U	25	124057	102927	95755	9166	9210
130	MS_U_26.htrms	U	26	134601	111072	103565	9131	9175
131	MS_U_27.htrms	U	27	136397	112371	104168	8999	9039
132	MS_U_28.htrms	U	28	122174	101366	94034	9068	9116
133	MS_U_29.htrms	U	29	123920	103225	96256	9235	9281
134	MS_U_30.htrms	U	30	112916	94245	87564	9009	9050
135	MS_U_31.htrms	U	31	116412	96584	90084	8925	8972
136	MS_U_32.htrms	U	32	118652	98277	90879	9031	9074
137	MS_U_33.htrms	U	33	125329	104093	96492	9187	9232
138	MS_U_34.htrms	U	34	129769	107406	100712	9237	9288
139	MS_U_35.htrms	U	35	138958	114331	106470	9260	9304
140	MS_U_36.htrms	U	36	130736	107674	100132	9201	9241
141	MS_U_37.htrms	U	37	122873	101580	94389	9233	9282
142	MS_U_38.htrms	U	38	123609	102272	94463	9179	9226
143	MS_U_39.htrms	U	39	130013	107236	99202	9187	9229
144	MS_U_40.htrms	U	40	125971	104052	96271	9092	9133
145	MS_U_41.htrms	U	41	117244	96936	89653	9036	9079
146	MS_U_42.htrms	U	42	133144	109576	102524	9117	9161
147	MS_U_43.htrms	U	43	127425	104864	96795	9048	9093
148	MS_U_44.htrms	U	44	102050	84702	77411	8629	8669
149	MS_U_45.htrms	U	45	131592	108129	100370	9144	9189
150	MS_U_46.htrms	U	46	121193	100261	93067	9099	9144
151	MS_U_47.htrms	U	47	126534	104385	96804	9086	9128
152	MS_U_48.htrms	U	48	128396	106485	98597	9215	9258
153	MS_U_49.htrms	U	49	119158	99363	91304	9184	9230
154	MS_U_50.htrms	U	50	126207	104175	96844	9231	9272
155	MS_U_51.htrms	U	51	117742	97598	90936	8938	8983
194	MS_U_52.htrms	U	52	100771	83432	77560	8756	8799
195	MS_U_53.htrms	U	53	111192	91793	85106	8977	9020
196	MS_U_54.htrms	U	54	105846	86621	80725	8706	8750
197	MS_U_55.htrms	U	55	123528	100652	93852	8966	9007
198	MS_U_56.htrms	U	56	102244	84221	78462	8760	8810
199	MS_U_57.htrms	U	57	127547	104370	97219	9086	9127
200	MS_U_58.htrms	U	58	117642	96454	89934	8976	9018
201	MS_U_59.htrms	U	59	109125	90165	83718	9068	9114
202	MS_U_60.htrms	U	60	119880	98309	92540	8982	9025
203	MS_U_61.htrms	U	61	89026	74342	69100	8259	8296
204	MS_U_62.htrms	U	62	123768	101919	95820	8989	9033
205	MS_U_63.htrms	U	63	115240	95293	89112	9081	9123
206	MS_U_64.htrms	U	64	118267	96905	90535	8799	8840
281	MS_U_65.htrms	U	69	107136	89051	82812	8860	8903
282	MS_U_66.htrms	U	70	96762	80767	75087	8323	8367
283	MS_U_67.htrms	U	71	104957	87454	81061	8934	8979
284	MS_U_68.htrms	U	72	110702	92415	85795	9099	9140
285	MS_U_69.htrms	U	73	122309	102382	95712	9125	9169
286	MS_U_70.htrms	U	74	126888	105740	98788	8966	9008
287	MS_U_71.htrms	U	75	117447	98411	91093	9000	9037
288	MS_U_72.htrms	U	76	112596	94560	87521	9040	9084
289	MS_U_73.htrms	U	77	101453	85253	79042	8701	8742
290	MS_U_74.htrms	U	78	108480	91380	84246	8793	8835
291	MS_U_75.htrms	U	79	123525	102971	95764	9071	9114
292	MS_U_76.htrms	U	80	129739	108079	99843	9268	9309
293	MS_U_77.htrms	U	81	108216	90627	83904	8649	8689
294	MS_U_78.htrms	U	82	118478	99202	91782	8950	8992
295	MS_U_79.htrms	U	83	107937	90806	83728	8949	8994
296	MS_U_80.htrms	U	84	121848	101555	95261	8969	9011
297	MS_U_81.htrms	U	85	102136	86083	80090	8544	8586
298	MS_U_82.htrms	U	86	125063	104170	96534	9178	9220
299	MS_U_83.htrms	U	87	115298	96498	89894	9027	9068
300	MS_U_84.htrms	U	88	102772	86397	81118	9000	9044
301	MS_U_85.htrms	U	89	107224	89621	82861	8730	8776
302	MS_U_85_rep_02.htrms	U	90	106273	88990	82311	8741	8784
303	MS_U_85_rep_03.htrms	U	91	107738	90140	83435	8806	8849
304	MS_U_86.htrms	U	92	115446	96392	90144	9096	9138
305	MS_U_87.htrms	U	93	127794	105984	98416	9218	9262
306	MS_U_88.htrms	U	94	126735	105431	98151	9214	9258
307	MS_U_89.htrms	U	95	97543	82324	76596	8737	8779
308	MS_U_90.htrms	U	96	112552	94359	87390	9095	9138
309	MS_U_91.htrms	U	97	116324	96963	89792	8905	8944
310	MS_U_92.htrms	U	98	112077	93265	86966	9121	9167
311	MS_U_93.htrms	U	99	113387	94402	87114	8985	9024
312	MS_U_94.htrms	U	100	125690	104561	96466	9329	9374
313	MS_U_95.htrms	U	101	117641	98037	91529	8927	8970
314	MS_U_96.htrms	U	102	105546	87815	81263	8631	8670
315	MS_U_97.htrms	U	103	53608	46770	44314	6672	6710
316	MS_U_98.htrms	U	104	126386	104858	97184	9042	9084
317	MS_U_99.htrms	U	105	139587	115094	106711	9237	9280

### Sheet: QC_Overview
RunNr	FileName	Condition	Replicate	Precursors	ModifiedSequences	Peptides	ProteinGroups	Proteins
1	instrument_poolQC_01.htrms	i-QC	1	114957	96370	89318	9155	9203
435	instrument_poolQC_02.htrms	i-QC	15	115973	97002	89859	9095	9144
2	instrument_poolQC_03.htrms	i-QC	4	121704	101288	93689	9231	9279
3	instrument_poolQC_04.htrms	i-QC	9	119108	99152	91596	9170	9218		70.5875	9123.75	0.00773668
4	instrument_poolQC_05.htrms	i-QC	14	119304	98762	91011	9106	9152
5	instrument_poolQC_06.htrms	i-QC	16	118536	98309	90448	9161	9209
156	instrument_poolQC_07.htrms	i-QC	2	118699	97676	89760	9133	9180
157	instrument_poolQC_08.htrms	i-QC	3	117572	97372	89502	9013	9060
207	instrument_poolQC_09.htrms	i-QC	5	118731	98166	90244	9073	9116
208	instrument_poolQC_10.htrms	i-QC	6	118603	98539	90494	9105	9151
209	instrument_poolQC_11.htrms	i-QC	7	118233	98333	90312	9149	9198
210	instrument_poolQC_12.htrms	i-QC	8	121637	100874	92538	9173	9224
318	instrument_poolQC_13.htrms	i-QC	10	124632	103190	94692	9265	9312
319	instrument_poolQC_14.htrms	i-QC	11	119607	98335	90180	9096	9143
320	instrument_poolQC_15.htrms	i-QC	12	117639	96563	88617	9028	9074
321	instrument_poolQC_16.htrms	i-QC	13	117759	96666	88723	9027	9072
6	method_poolQC_01.htrms	M-QC	6	115924	97164	89657	9095	9141
7	method_poolQC_02.htrms	M-QC	7	113226	94882	87585	9000	9043		78.5201	9093.38	0.00863487
8	method_poolQC_03.htrms	M-QC	8	116594	97128	89528	9177	9223
158	method_poolQC_4.htrms	M-QC	1	117032	96869	89267	9133	9183
211	method_poolQC_5.htrms	M-QC	2	114830	95750	88141	9067	9116
212	method_poolQC_6.htrms	M-QC	3	121872	100395	92143	9191	9238
322	method_poolQC_7.htrms	M-QC	4	114855	94549	86889	8970	9014
323	method_poolQC_8.htrms	M-QC	5	117121	96163	88305	9114	9160
														rep CV
436	MS_G_17.htrms	G	125	110092	92332	85446	8800	8844		67.87	8877.33	0.00764531		0.00764531
25	MS_G_17_rep_02.htrms	G	67	112735	94226	87110	8927	8968						0.00471368
26	MS_G_17_rep_03.htrms	G	68	111968	93622	86567	8905	8947						0.00181063
														0.0185948
27	MS_G_18.htrms	G	69	101952	85599	79352	8692	8728		41.1866	8737.67	0.00471368		0.00608903
28	MS_G_18_rep_02.htrms	G	70	102909	86346	80019	8749	8792						0.0047123
29	MS_G_18_rep_03.htrms	G	71	104861	87967	81597	8772	8814						0.00639202
														0.00468925
175	MS_G_68.htrms	G	25	120308	98422	90494	9015	9061		16.2891	8996.33	0.00181063	Median CV	0.00540136
176	MS_G_68_rep_02.htrms	G	26	119165	97436	89597	8989	9038					Average CV	0.00683087
177	MS_G_68_rep_03.htrms	G	27	120017	98203	90286	8985	9031
96	MS_N_42.htrms	N	129	89065	75288	70689	8261	8301		155.155	8344	0.0185948
97	MS_N_42_rep_02.htrms	N	130	94540	79680	74837	8523	8566
98	MS_N_42_rep_03.htrms	N	131	89903	75951	71312	8248	8288
279	MS_U_102.htrms	U	67	114702	94671	88412	8749	8787		53.3135	8755.67	0.00608903
280	MS_U_102_rep_02.htrms	U	68	116700	96229	89777	8812	8856
447	MS_U_102_rep_03.htrms	U	144	114813	94774	88447	8706	8744
393	MS_U_112.htrms	U	115	118360	97748	90620	9054	9098		42.4421	9006.67	0.0047123
394	MS_U_112_rep_02.htrms	U	116	118267	97467	90354	8972	9016
395	MS_U_112_rep_03.htrms	U	117	116964	96603	89579	8994	9036
425	MS_U_129.htrms	U	134	122285	100557	92971	8919	8958		57.4195	8983	0.00639202
426	MS_U_129_rep_02.htrms	U	135	124877	102870	95071	9000	9037
427	MS_U_129_rep_03.htrms	U	136	124953	102798	94993	9030	9072
301	MS_U_85.htrms	U	89	107224	89621	82861	8730	8776		41.0731	8759	0.00468925
302	MS_U_85_rep_02.htrms	U	90	106273	88990	82311	8741	8784
303	MS_U_85_rep_03.htrms	U	91	107738	90140	83435	8806	8849

### Sheet: Columns and liquid chromatograp
Columns and liquid chromatography detailed parameter settings

### Sheet: Orbitrap Astral settings
Detailed parameter settings for Orbitrap Astral mass spectrometer

### Sheet: QC and batch design
Detailed settings for quality control and batch design
