## Supplementary material for "AI-enabled proteomic profiling identifies interpretable diagnostic biomarkers for gastric-type adenocarcinoma of the uterine cervix": Data S3

### Sheet: PPI
	ppi_score	ppi_score_scaled
PGC	2.30355	10
SBSN	1.78433	7.74252
CTSE	1.57879	6.84885
POTEKP	1.41572	6.13983
FN1	0.64639	2.79486
WFDC2	0.490139	2.1155
LYZ	0.435812	1.87929
LRRC17	0.292113	1.25451
F3	0.266301	1.14228
FAP	0.263314	1.12929
MIA	0.256501	1.09967
SIX4	0.24262	1.03932
CD248	0.23212	0.993664
RSPH3	0.231782	0.992192
TNS1	0.218971	0.936494

### Sheet: GRN
	grn_score	grn_score_scaled
ACTA2	0.800159	10
FOXA1	0.62468	7.80183
BRCA1	0.455882	5.68734
DNMT1	0.405886	5.06105
ELF3	0.360423	4.49156
LUM	0.359141	4.47549
TSC22D3	0.355407	4.42871
RB1CC1	0.303439	3.77773
DNMT3A	0.281806	3.50674
PARP1	0.278332	3.46322
ING4	0.270145	3.36066
TFAP4	0.267671	3.32968
KLF4	0.262085	3.25971
MYB	0.260328	3.2377
CDX2	0.257874	3.20695
