## Supplementary material for "AI-enabled proteomic profiling identifies interpretable diagnostic biomarkers for gastric-type adenocarcinoma of the uterine cervix": Data S4

### Sheet: Sheet1
IHC_Number	PGC_Strength	DNMT1_Strength	Label
IHC_G_01	1.5	2.5	GAS
IHC_G_02	1.5	2.5	GAS
IHC_G_03	1.5	2.5	GAS
IHC_G_04	2.5	1.5	GAS
IHC_G_05	1.5	1.5	GAS
IHC_G_06	2.5	1	GAS
IHC_G_07	0	1.5	GAS
IHC_G_08	2.5	2	GAS
IHC_G_09	1.5	1.5	GAS
IHC_G_10	2	1	GAS
IHC_G_11	1.5	1.5	GAS
IHC_G_12	2	1.5	GAS
IHC_G_13	2.5	2.5	GAS
IHC_G_14	0	1.5	GAS
IHC_G_15	1.5	1.5	GAS
IHC_G_16	1	1.5	GAS
IHC_G_17	0	1	GAS
IHC_G_18	0	1.5	GAS
IHC_G_19	0	2.5	GAS
IHC_G_20	0	1.5	GAS
IHC_G_21	2.5	1.5	GAS
IHC_G_22	1.5	1	GAS
IHC_G_23	1.5	1	GAS
IHC_G_24	0	2.5	GAS
IHC_G_25	0	1.5	GAS
IHC_G_26	2.5	1	GAS
IHC_G_27	0	1.5	GAS
IHC_G_28	1	2	GAS
IHC_G_29	1.5	1.5	GAS
IHC_G_30	2.5	1.5	GAS
IHC_G_31	1.5	1.5	GAS
IHC_G_32	1.5	1	GAS
IHC_G_33	1.5	2.5	GAS
IHC_G_34	0	1	GAS
IHC_G_35	0	1	GAS
IHC_G_36	2.5	3	GAS
IHC_G_37	0	1.5	GAS
IHC_G_38	2.5	2.5	GAS
IHC_G_39	1.5	1.5	GAS
IHC_G_40	0	1.5	GAS
IHC_G_41	2.5	1	GAS
IHC_G_42	1	1.5	GAS
IHC_G_43	0	1.5	GAS
IHC_G_44	1.5	1	GAS
IHC_G_45	0	1.5	GAS
IHC_G_46	2	1.5	GAS
IHC_G_47	2.5	2.5	GAS
IHC_G_48	1.5	0	GAS
IHC_G_49	0	1.5	GAS
IHC_U_01	0	2.5	GAS
IHC_U_02	0	1	HPV_CA
IHC_U_03	0	1.5	HPV_CA
IHC_U_04	0	1.5	HPV_CA
IHC_U_05	0	1.5	HPV_CA
IHC_U_06	0	1.5	HPV_CA
IHC_U_07	0	2	HPV_CA
IHC_U_08	0	2	HPV_CA
IHC_U_09	0	2	HPV_CA
IHC_U_10	0	1.5	HPV_CA
IHC_U_11	0	2.5	HPV_CA
IHC_U_12	0	2.5	HPV_CA
IHC_U_13	2.5	2.5	HPV_CA
IHC_U_14	0	1.5	HPV_CA
IHC_U_15	1.5	3	HPV_CA
IHC_U_16	0	2	HPV_CA
IHC_U_17	0	1.5	HPV_CA
IHC_U_18	0	2.5	HPV_CA
IHC_U_19	1.5	2	HPV_CA
IHC_U_20	0	1	HPV_CA
IHC_U_21	0	1	HPV_CA
IHC_U_22	0	1.5	HPV_CA
IHC_U_23	0	2	HPV_CA
IHC_U_24	0	2	HPV_CA
IHC_U_25	0	2	HPV_CA
IHC_U_26	0	2.5	HPV_CA
IHC_U_27	0	2.5	HPV_CA
IHC_U_28	0	2	HPV_CA
IHC_U_29	0	1.5	HPV_CA
IHC_U_30	0	2	HPV_CA
IHC_U_31	1	2	HPV_CA
IHC_U_32	0	1.5	HPV_CA
IHC_U_33	0	1.5	HPV_CA
IHC_U_34	0	2	HPV_CA
IHC_U_35	0	2.5	HPV_CA
IHC_U_36	0	1.5	HPV_CA
IHC_U_37	0	2	HPV_CA
IHC_U_38	0	2.5	HPV_CA
IHC_U_39	0	2	HPV_CA
IHC_U_40	2.5	1.5	HPV_CA
IHC_U_41	0	2	HPV_CA
IHC_U_42	0	2	HPV_CA
IHC_U_43	2.5	1.5	HPV_CA
IHC_U_44	0	2	HPV_CA
IHC_U_45	0	2	HPV_CA
IHC_U_46	0	1.5	HPV_CA
IHC_U_47	0	2	HPV_CA
IHC_U_48	2.5	1.5	HPV_CA
IHC_U_49	0	2.5	HPV_CA
IHC_U_50	0	1.5	HPV_CA
IHC_U_51	1	2.5	HPV_CA
IHC_U_52	0	2.5	HPV_CA
IHC_U_53	0	1	HPV_CA
IHC_U_54	1	1.5	HPV_CA
IHC_U_55	0	1.5	HPV_CA
IHC_U_56	0	1	HPV_CA
IHC_U_57	0	1	HPV_CA
IHC_U_58	0	1	HPV_CA
IHC_U_59	0	1.5	HPV_CA
IHC_U_60	0	1.5	HPV_CA
IHC_U_61	0	1	HPV_CA
IHC_C_01	0	1.5	Con
IHC_C_02	0	1.5	Con
IHC_C_03	0	1.5	Con
IHC_C_04	0	1	Con
IHC_C_05	0	0	Con
IHC_C_06	0	1	Con
IHC_C_07	0	0	Con
IHC_C_08	0	0	Con
IHC_C_09	0	1	Con
IHC_C_10	0	0	Con
IHC_C_11	0	1	Con
IHC_C_12	0	1	Con
IHC_C_13	0	1	Con
IHC_C_14	0	1.5	Con
IHC_C_15	0	1	Con
